# Tumor Regression Following Engineered Polyomavirus-Specific T Cell Therapy in Immune Checkpoint Inhibitor-Refractory Merkel Cell Carcinoma

**DOI:** 10.1101/2024.07.01.24309780

**Authors:** Yuta Asano, Joshua Veatch, Megan McAfee, Jakob Bakhtiari, Bo Lee, Lauren Martin, Shihong Zhang, Francesco Mazziotta, Kelly G. Paulson, Thomas M. Schmitt, Ariunnaa Munkbhat, Cecilia Young, Brandon Seaton, Daniel Hunter, Nick Horst, Marcus Lindberg, Natalie Miller, Matt Stone, Jason Bielas, David Koelle, Valentin Voillet, Raphael Gottardo, Ted Gooley, Shannon Oda, Philip D. Greenberg, Paul Nghiem, Aude G. Chapuis

## Abstract

Although immune check-point inhibitors (CPIs) revolutionized treatment of Merkel cell carcinoma (MCC), patients with CPI-refractory MCC lack effective therapy. More than 80% of MCC express T-antigens encoded by Merkel cell polyomavirus, which is an ideal target for T-cell receptor (TCR)-based immunotherapy. However, MCC often repress HLA expression, requiring additional strategies to reverse the downregulation for allowing T cells to recognize their targets. We identified TCR_MCC1_ that recognizes a T-antigen epitope restricted to human leukocyte antigen (HLA)-A*02:01. Seven CPI-refractory metastatic MCC patients received CD4 and CD8 T cells transduced with TCR_MCC1_ (T_TCR-MCC1_) preceded either by lymphodepleting chemotherapy or an HLA-upregulating regimen (single-fraction radiation therapy (SFRT) or systemic interferon gamma (IFNγ)) with concurrent avelumab. Two patients who received preceding SFRT and IFNγ respectively experienced tumor regression. One experienced regression of 13/14 subcutaneous lesions with 1 ‘escape’ lesion and the other had delayed tumor regression in all lesions after initial progression. Although T_TCR-MCC1_ cells with an activated phenotype infiltrated tumors including the ‘escape’ lesion, all progressing lesions transcriptionally lacked HLA expression. While SFRT/IFNγ did not immediately upregulate tumor HLA expression, a secondary endogenous antigen-specific T cell infiltrate was detected in one of the regressing tumors and associated with HLA upregulation, indicating in situ immune responses have the potential to reverse HLA downregulation. Indeed, supplying a strong co-stimulatory signal via a CD200R-CD28 switch receptor allows T_TCR-MCC1_ cells to control HLA-downregulated MCC cells in a xenograft mouse model, upregulating HLA expression. Our results demonstrate the potential of TCR gene therapy for metastatic MCC and propose a next strategy for overcoming epigenetic downregulation of HLA in MCC.
