## Supplementary material for "Tumor Regression Following Engineered Polyomavirus-Specific T Cell Therapy in Immune Checkpoint Inhibitor-Refractory Merkel Cell Carcinoma": Tables: Table1.csv

Pt	Infusion #	Infusion Type	Target Dose Level	% CD8+Tet+	% CD4+Tet+	Target Dose CD8+Tet+	Actual Dose CD8+Tet+	Actual dose CD4 Tet+	Dose Level Met?
1	1	Fresh	DL1	13.0%	21.0%	1.00E+08	1.00E+08	1.11E+08	Yes
1	2	From Cryo'd Cells	DL2	17.0%	33.8%	1.00E+09	9.38E+08	2.80E+08	No
2	1	Fresh	DL1	23.4%	22.6%	1.00E+08	1.00E+08	2.41E+07	Yes
3	1	Fresh	DL1	15.7%	22.7%	1.00E+08	1.00E+08	3.44E+07	Yes
3	2	Fresh	DL2	10.5%	11.5%	1.00E+09	3.01E+08	8.38E+07	No
4	1	From Cryo'd Cells	DL1	10.9%	8.8%	1.00E+08	1.00E+08	1.41E+07	Yes
4	2	From Cryo'd Cells	DL2	n/a	n/a	1.00E+09	4.43E+08	6.25E+07	No
5	1	Fresh	DL2	18.0%	13.5%	1.00E+09	4.93E+08	3.32E+08	No
6	1	Fresh	DL2	55.8%	27.3%	1.00E+09	9.99E+08	4.87E+08	Yes
7	1	Fresh	DL2	12.5%	21.8%	1.00E+09	9.93E+08	2.85E+08	Yes
