## Supplementary material for "Tumor Regression Following Engineered Polyomavirus-Specific T Cell Therapy in Immune Checkpoint Inhibitor-Refractory Merkel Cell Carcinoma": Tables: Table2.xlsx

### Sheet: AE table-all pts
NCI CTCAE v5.0*		Definitely / probably** associated with TTCR-MCC		Definitely / probably** associated with other trial interventions		Unlikley/not related to TTCR-MCC and other trial interventions
Grade		Gr. 3	Gr. 4	Gr. 3	Gr. 4	Gr. 3	Gr. 4
Infusion related reaction	Infusion related reaction			1
Blood and lymphatic system disorders	Low white blood cells			5
	Low neutrophils			4	1
	Low lymphocytes			7	5	2	1
	Anemia					1
metabolic disorders	Hyponatremia					1
cardiac	hypotension			1		1
	Hypertension					1
pulmonary	Dyspnea					1
	Hypoxemic respiratory failure					1
miscellaneous	Fatigue			1
	Pain in extremity					1
	Limb edema					1
	Proctitis					1
