## Supplementary material for "Tumor Regression Following Engineered Polyomavirus-Specific T Cell Therapy in Immune Checkpoint Inhibitor-Refractory Merkel Cell Carcinoma": Tables: TableS1.csv

Peptide	EL Rank	Number of different amino acids from LTAg15-23	ID	Protein name identified by Blastp
KLYEIARNA	0.1843	3	Peptide 1	abhydrolase domain containing 12B
LLLEIADNP	8.054	3	Peptide 2	serine/threonine-protein phosphatase 6 regulatory ankyrin repeat subunit B
KLHEILVNL	0.006	4	Peptide 3	gamma-aminobutyric acid receptor subunit gamma-2 isoform 9 precursor
HLVEIPPNL	0.0134	4	Peptide 4	biglycan
KLNEIGLNV	0.0171	4	Peptide 5	microtubule associated protein 4
GLEEIVPNL	0.0256	4	Peptide 6	cyclin-dependent kinase 3
KLGEILANL	0.0347	4	Peptide 7	thyroid hormone receptor associated protein 4, isoform CRA_c
GLKEILPNL	0.0363	4	Peptide 8	protein diaphanous homolog 3
SLKEIEPNL	0.0483	4	Peptide 9	DNA repair protein XRCC2
LLLEIGFNL	0.0568	4	Peptide 10	sacsin
KLAEILVNT	0.0692	4	Peptide 11	NLR family pyrin domain containing 7
KLVEILRNI	0.0733	4	Peptide 12	DEAD-box helicase 4
FLHEIQLNC	0.2876	4	Peptide 13	Rho GTPase activating protein 25
ELSEIEPNV	0.3025	4	Peptide 14	Golgi-specific brefeldin A-resistance guanine nucleotide exchange factor 1
KILEICDNV	0.5244	4	Peptide 15	tenomodulin
KLKEIYENM	0.5249	4	Peptide 16	26S proteasome non-ATPase regulatory subunit 2
KAHEILPNL	0.5923	4	Peptide 17	T-complex protein 1 subunit theta isoform 1
KALEIQLNL	0.6166	4	Peptide 18	coiled-coil domain containing 168
KLKEIVTNF	0.8048	4	Peptide 19	ATP synthase, H+ transporting, mitochondrial F1 complex, alpha subunit 1
KGLEIVYNV	0.9047	4	Peptide 20	potassium-transporting ATPase subunit beta
ALVEIPKNC	0.9442	4	Peptide 21	WD repeat domain 41 isoform 2
KLAEIYVNS	0.9684	4	Peptide 22	ATP-binding cassette transporter ABCG2
ALAEINPNS	1.1225	4	Peptide 23	late secretory pathway protein AVL9 homolog
KLEEIKENA	1.3072	4	Peptide 24	torsin-1A-interacting protein 2 isoform b
MLLEIPENS	1.3366	4	Peptide 25	protocadherin beta 11 precursor
WLHEINQNC	1.8934	4	Peptide 26	ras-related protein Rab-35
SLLEILQNR	2.45	4	Peptide 27	jhy protein homolog
LLEEIAVNT	2.788	4	Peptide 28	dynein axonemal heavy chain 10
YLIEIAKNY	2.9284	4	Peptide 29	IST1 homolog
QLLEIIQNE	4.2356	4	Peptide 30	glomulin
ALAEINPNH	4.2671	4	Peptide 31	late secretory pathway protein AVL9 homolog
