## Supplementary material for "Tumor Regression Following Engineered Polyomavirus-Specific T Cell Therapy in Immune Checkpoint Inhibitor-Refractory Merkel Cell Carcinoma": Tables: TableS3.xlsx

### Sheet: Sheet1
Patient	Infusion	Day	Tissue	IHC	IHC - unanalizable quality	scRNA-seq
1	1	14	Skin	x	x	x
1	1	65	Skin	x		x
1	1	pre-infusion	Skin	x
1	2	14	Skin	x	x
2	1	14	Skin	x		x
2	1	105	Skin	x		x
2	1	pre-infusion	Skin	x
3	1	14	Skin	x	x
3	1	56	Skin	x		x
3	1	pre-infusion	Skin	x		x
3	1	pre-infusion	Skin	x
3	2	14	Skin	x		x
4	1	15	Skin	x		x
4	1	pre-infusion	Skin	x		x
4	2	14	Skin	x		x
5	1	14	Skin	x	x
5	1	14	Pleural effusion	x
5	1	21	Skin	x		x
5	1	pre-infusion	Skin	x		x
6	1	14	Inguinal lymph node	x		x
6	1	52	Inguinal lymph node	x		x
6	1	118	Inguinal lymph node	x		x
6	1	pre-IFNγ	Inguinal lymph node	x		x
6	1	pre-infusion	Inguinal lymph node	x		x
7	1	10	Left adrenal nodule	x	x	x
7	1	48	Left adrenal nodule	x
7	1	pre-IFNγ	Left adrenal nodule	x		x
7	1	pre-infusion	Left adrenal nodule	x		x
