## Supplementary material for "Tumor Regression Following Engineered Polyomavirus-Specific T Cell Therapy in Immune Checkpoint Inhibitor-Refractory Merkel Cell Carcinoma": Tables: TableS4.xlsx

### Sheet: Sheet1
Patient	Infusion	Day	Tumor/PBMC	Biopsy site	Pre-QC cell #	Median feature #	Median MT-gene %	Post-QC cell #	QC: feature # cutoff	QC: MT-gene % cutoff	Presence of T cell cluster	Presence of TTCRMCC1 cells	Used for TCR-T cell analysis?	Used for tumor cell analysis?
6	1	8	PBMC	Blood	9445	1542	5.41347	7498	500	10	Y	Y	NA	NA
6	1	28	PBMC	Blood	8171	1642	5.39329	7027	500	10	Y	Y	NA	NA
6	1	64	PBMC	Blood	10799	1557	5.94666	7911	500	10	Y	Y	NA	NA
6	1	118	PBMC	Blood	10115	1562	5.37857	8350	500	10	Y	Y	NA	NA
6	1	0 (pre-infusion)	PBMC	Blood	8622	1685	5.30463	6871	500	10	Y	N	NA	NA
6	1	pre-IFNγ	PBMC	Blood	9254	1644	5.34862	7688	500	10	Y	N	NA	NA
7	1	7	PBMC	Blood	4117	1975	4.07323	3327	500	10	Y	Y	NA	NA
7	1	28	PBMC	Blood	7053	1745	3.71901	5955	500	10	Y	N	NA	NA
7	1	0 (pre-infusion)	PBMC	Blood	2971	2018	4.19708	2461	500	10	Y	N	NA	NA
7	1	pre-IFNγ	PBMC	Blood	5855	1843	3.66002	5053	500	10	Y	N	NA	NA
1	1	14	Tumor	Skin	118	114	6.20192	NA	NA	NA	N	N	N	N
1	1	65	Tumor	Skin	481	20	4.18125	NA	NA	NA	N	N	N	N
2	1	14	Tumor	Skin	453	277	29.0258	NA	NA	NA	N	N	N	N
2	1	105	Tumor	Skin	8661	4112	3.0124	7748	300	6.5	Y	Y	Y	Y
3	2	14	Tumor	Skin	271	261	2.6738	NA	NA	NA	N	N	N	N
3	1	56	Tumor	Skin	5299	3271	3.86577	3751	300	6.5	Y	Y	Y	Y
3	1	pre-infusion	Tumor	Skin	383	254	2.8777	NA	NA	NA	N	N	N	N
4	2	14	Tumor	Skin	571	1	50	NA	NA	NA	N	N	N	N
4	1	15	Tumor	Skin	269	222	4.78128	NA	NA	NA	N	N	N	N
4	1	pre-infusion	Tumor	Skin	302	856	5.62138	268	300	6.5	Y	N	N	Y
5	1	21	Tumor	Skin	6265	650	2.67112	6213	300	6.5	N	N	N	Y
5	1	pre-infusion	Tumor	Skin	882	199	1.02145	NA	NA	NA	N	N	N	N
6	1	14	Tumor	Pelvic lymph node	4090	1760	4.93566	3824	300	15	Y	Y	Y	Y
6	1	52	Tumor	Pelvic lymph node	5541	1925	4.31082	5175	300	15	Y	Y	Y	Y
6	1	118	Tumor	Pelvic lymph node	2630	1906	3.49726	2551	300	15	Y	N	N	Y
6	1	-1 (pre-infusion)	Tumor	Pelvic lymph node	7426	1732	5.19044	6759	300	15	Y	N	N	Y
6	1	-11 (pre-IFNγ)	Tumor	Pelvic lymph node	6143	2019	5.03561	5684	300	15	Y	N	N	Y
7	1	10	Tumor	Left adrenal nodule	6156	1945	3.98064	5274	300	20	Y	Y	Y	Y
7	1	-1 (pre-infusion)	Tumor	Left adrenal nodule	4004	1423	4.47291	3807	300	20	Y	N	N	Y
7	1	-13 (pre-IFNγ)	Tumor	Left adrenal nodule	2228	1759.5	5.17055	2038	300	20	Y	N	N	Y
