## Supplementary material for "Tumor Regression Following Engineered Polyomavirus-Specific T Cell Therapy in Immune Checkpoint Inhibitor-Refractory Merkel Cell Carcinoma": Tables: TableS10.csv

Input	Match type	Approved symbol	Approved name	HGNC ID	Location		Adopted from Waddell et al. pros one (2010), updated gene symbols using HGNC multi symbol checker.
ACLY	Approved symbol	ACLY	ATP citrate lyase	HGNC:115	17q21.2
AIM2	Approved symbol	AIM2	absent in melanoma 2	HGNC:357	1q23.1-q23.2
AKAP10	Approved symbol	AKAP10	A-kinase anchoring protein 10	HGNC:368	17p11.2
APOL3	Approved symbol	APOL3	apolipoprotein L3	HGNC:14868	22q12.3
ATF3	Approved symbol	ATF3	activating transcription factor 3	HGNC:785	1q32.3
ATM	Approved symbol	ATM	ATM serine/threonine kinase	HGNC:795	11q22.3
BF	Previous symbol	CFB	complement factor B	HGNC:1037	6p21.33
C1QB	Approved symbol	C1QB	complement C1q B chain	HGNC:1242	1p36.12
C4A	Approved symbol	C4A	complement C4A (Chido/Rodgers blood group)	HGNC:1323	6p21.33
CALD1	Approved symbol	CALD1	caldesmon 1	HGNC:1441	7q33
CARD7	Alias symbol	NLRP1	NLR family pyrin domain containing 1	HGNC:14374	17p13
CASP1	Approved symbol	CASP1	caspase 1	HGNC:1499	11q22.3
CASP10	Approved symbol	CASP10	caspase 10	HGNC:1500	2q33.1
CCND2	Approved symbol	CCND2	cyclin D2	HGNC:1583	12p13.32
CCR5	Approved symbol	CCR5	C-C motif chemokine receptor 5	HGNC:1606	3p21.31
CD38	Approved symbol	CD38	CD38 molecule	HGNC:1667	4p15.32
CDKN1A	Approved symbol	CDKN1A	cyclin dependent kinase inhibitor 1A	HGNC:1784	6p21.2
CDKN1A	Alias symbol	CDPF1	cysteine rich DPF motif domain containing 1	HGNC:33710	22q13.31
CKB	Approved symbol	CKB	creatine kinase B	HGNC:1991	14q32.33
CPT1B	Approved symbol	CPT1B	carnitine palmitoyltransferase 1B	HGNC:2329	22q13.33
CSF2RB	Approved symbol	CSF2RB	colony stimulating factor 2 receptor subunit beta	HGNC:2436	22q12.3
CTNND2	Approved symbol	CTNND2	catenin delta 2	HGNC:2516	5p15.2
CYBB	Approved symbol	CYBB	cytochrome b-245 beta chain	HGNC:2578	Xp21.1-p11.4
DKFZP434P0721	Unmatched
EDN1	Approved symbol	EDN1	endothelin 1	HGNC:3176	6p24.1
EPB41	Approved symbol	EPB41	erythrocyte membrane protein band 4.1	HGNC:3377	1p35.3
ETAA16	Alias symbol	ETAA1	ETAA1 activator of ATR kinase	HGNC:24648	2p14
ETV4	Approved symbol	ETV4	ETS variant transcription factor 4	HGNC:3493	17q21.31
F8	Approved symbol	F8	coagulation factor VIII	HGNC:3546	Xq28
FACL2	Previous symbol	ACSL1	acyl-CoA synthetase long chain family member 1	HGNC:3569	4q35.1
FBLN1	Approved symbol	FBLN1	fibulin 1	HGNC:3600	22q13.31
FBXL2	Approved symbol	FBXL2	F-box and leucine rich repeat protein 2	HGNC:13598	3p22.3
FCGR1A	Approved symbol	FCGR1A	Fc gamma receptor Ia	HGNC:3613	1q21.2
FLII	Approved symbol	FLII	FLII actin remodeling protein	HGNC:3750	17p11.2
FMR2	Previous symbol	AFF2	ALF transcription elongation factor 2	HGNC:3776	Xq28
GADD45B	Approved symbol	GADD45B	growth arrest and DNA damage inducible beta	HGNC:4096	19p13.3
GBP1	Approved symbol	GBP1	guanylate binding protein 1	HGNC:4182	1p22.2
GBP2	Approved symbol	GBP2	guanylate binding protein 2	HGNC:4183	1p22.2
GCH1	Approved symbol	GCH1	GTP cyclohydrolase 1	HGNC:4193	14q22.2
GCNT1	Approved symbol	GCNT1	glucosaminyl (N-acetyl) transferase 1	HGNC:4203	9q21.13
GLS	Approved symbol	GLS	glutaminase	HGNC:4331	2q32.2
GLS	Alias symbol	GLS2	glutaminase 2	HGNC:29570	12q13.3
GPR86	Previous symbol	P2RY13	purinergic receptor P2Y13	HGNC:4537	3q25.1
GSTM5	Approved symbol	GSTM5	glutathione S-transferase mu 5	HGNC:4637	1p13.3
HBG2	Approved symbol	HBG2	hemoglobin subunit gamma 2	HGNC:4832	11p15.4
HHEX	Approved symbol	HHEX	hematopoietically expressed homeobox	HGNC:4901	10q23.33
HML2	Alias symbol	CLEC10A	C-type lectin domain containing 10A	HGNC:16916	17p13.1
HP	Approved symbol	HP	haptoglobin	HGNC:5141	16q22.2
HP	Alias symbol	DLC1	DLC1 Rho GTPase activating protein	HGNC:2897	8p22
ICAM1	Approved symbol	ICAM1	intercellular adhesion molecule 1	HGNC:5344	19p13.2
ICSBP1	Previous symbol	IRF8	interferon regulatory factor 8	HGNC:5358	16q24.1
IFI27	Approved symbol	IFI27	interferon alpha inducible protein 27	HGNC:5397	14q32.12
IGJ	Previous symbol	JCHAIN	joining chain of multimeric IgA and IgM	HGNC:5713	4q13.3
IL15	Approved symbol	IL15	interleukin 15	HGNC:5977	4q31.21
IL15RA	Approved symbol	IL15RA	interleukin 15 receptor subunit alpha	HGNC:5978	10p15.1
IL18BP	Approved symbol	IL18BP	interleukin 18 binding protein	HGNC:5987	11q13.4
IL1A	Approved symbol	IL1A	interleukin 1 alpha	HGNC:5991	2q14.1
IL7	Approved symbol	IL7	interleukin 7	HGNC:6023	8q21.13
INDO	Previous symbol	IDO1	indoleamine 2,3-dioxygenase 1	HGNC:6059	8p11.21
IRF1	Approved symbol	IRF1	interferon regulatory factor 1	HGNC:6116	5q31.1
JAK2	Approved symbol	JAK2	Janus kinase 2	HGNC:6192	9p24.1
KLF2	Approved symbol	KLF2	KLF transcription factor 2	HGNC:6347	19p13.11
LIMK2	Approved symbol	LIMK2	LIM domain kinase 2	HGNC:6614	22q12.2
LMNB1	Approved symbol	LMNB1	lamin B1	HGNC:6637	5q23.2
LOC51056	Unmatched
MIG	Previous symbol	CXCL9	C-X-C motif chemokine ligand 9	HGNC:7098	4q21.1
MMPL1	Previous symbol	MMP25	matrix metallopeptidase 25	HGNC:14246	16p13.3
MRPS15	Approved symbol	MRPS15	mitochondrial ribosomal protein S15	HGNC:14504	1p34.3
MSR1	Approved symbol	MSR1	macrophage scavenger receptor 1	HGNC:7376	8p22
MTAP44	Alias symbol	IFI44	interferon induced protein 44	HGNC:16938	1p31.1
NET1	Approved symbol	NET1	neuroepithelial cell transforming 1	HGNC:14592	10p15.1
NET1	Previous symbol	SLC6A2	solute carrier family 6 member 2	HGNC:11048	16q12.2
NET1	Alias symbol	NTN1	netrin 1	HGNC:8029	17p13.1
NET1	Previous symbol	SLC6A5	solute carrier family 6 member 5	HGNC:11051	11p15.1
NET1	Alias symbol	PRPF38B	pre-mRNA processing factor 38B	HGNC:25512	1p13.3
NIN	Approved symbol	NIN	ninein	HGNC:14906	14q22.1
NKTR	Approved symbol	NKTR	natural killer cell triggering receptor	HGNC:7833	3p22.1
NR3C1	Approved symbol	NR3C1	nuclear receptor subfamily 3 group C member 1	HGNC:7978	5q31.3
OAS1	Approved symbol	OAS1	2'-5'-oligoadenylate synthetase 1	HGNC:8086	12q24.13
OAS3	Approved symbol	OAS3	2'-5'-oligoadenylate synthetase 3	HGNC:8088	12q24.13
ODZ1	Previous symbol	TENM1	teneurin transmembrane protein 1	HGNC:8117	Xq25
PCDH9	Approved symbol	PCDH9	protocadherin 9	HGNC:8661	13q21.32
PLA2G4C	Approved symbol	PLA2G4C	phospholipase A2 group IVC	HGNC:9037	19q13.33
PLECKSTRIN	Unmatched
POLR2B	Approved symbol	POLR2B	RNA polymerase II subunit B	HGNC:9188	4q12
PSMB9	Approved symbol	PSMB9	proteasome 20S subunit beta 9	HGNC:9546	6p21.32
PTCH	Previous symbol	PTCH1	patched 1	HGNC:9585	9q22.32
RALB	Approved symbol	RALB	RAS like proto-oncogene B	HGNC:9840	2q14.2
RGS1	Approved symbol	RGS1	regulator of G protein signaling 1	HGNC:9991	1q31.2
SCYA8	Previous symbol	CCL8	C-C motif chemokine ligand 8	HGNC:10635	17q12
SCYB10	Previous symbol	CXCL10	C-X-C motif chemokine ligand 10	HGNC:10637	4q21.1
SCYB11	Previous symbol	CXCL11	C-X-C motif chemokine ligand 11	HGNC:10638	4q21.1
SERPIND1	Approved symbol	SERPIND1	serpin family D member 1	HGNC:4838	22q11.21
SERPING1	Approved symbol	SERPING1	serpin family G member 1	HGNC:1228	11q12.1
SFTPB	Approved symbol	SFTPB	surfactant protein B	HGNC:10801	2p11.2
SLAM	Previous symbol	SLAMF1	signaling lymphocytic activation molecule family member 1	HGNC:10903	1q23.3
SLC1A5	Approved symbol	SLC1A5	solute carrier family 1 member 5	HGNC:10943	19q13.32
SP100	Approved symbol	SP100	SP100 nuclear antigen	HGNC:11206	2q37.1
SPRY4	Approved symbol	SPRY4	sprouty RTK signaling antagonist 4	HGNC:15533	5q31.3
SRM300	Alias symbol	SRRM2	serine/arginine repetitive matrix 2	HGNC:16639	16p13.3
SSI-1	Alias symbol	SOCS1	suppressor of cytokine signaling 1	HGNC:19383	16p13.13
STAT1	Approved symbol	STAT1	signal transducer and activator of transcription 1	HGNC:11362	2q32.2
STAT2	Approved symbol	STAT2	signal transducer and activator of transcription 2	HGNC:11363	12q13.3
STX11	Approved symbol	STX11	syntaxin 11	HGNC:11429	6q24.2
TAP1	Approved symbol	TAP1	transporter 1, ATP binding cassette subfamily B member	HGNC:43	6p21.32
TAP1	Alias symbol	SEC14L2	SEC14 like lipid binding 2	HGNC:10699	22q12.2
TAP2	Approved symbol	TAP2	transporter 2, ATP binding cassette subfamily B member	HGNC:44	6p21.32
TAP2	Alias symbol	SEC14L3	SEC14 like lipid binding 3	HGNC:18655	22q12.2
TBX21	Approved symbol	TBX21	T-box transcription factor 21	HGNC:11599	17q21.32
TFF1	Approved symbol	TFF1	trefoil factor 1	HGNC:11755	21q22.3
TNFAIP2	Approved symbol	TNFAIP2	TNF alpha induced protein 2	HGNC:11895	14q32.32
TNFRSF6	Previous symbol	FAS	Fas cell surface death receptor	HGNC:11920	10q23.31
TNFSF10	Approved symbol	TNFSF10	TNF superfamily member 10	HGNC:11925	3q26.31
UBCH10	Alias symbol	UBE2C	ubiquitin conjugating enzyme E2 C	HGNC:15937	20q13.12
UBD	Approved symbol	UBD	ubiquitin D	HGNC:18795	6p22.1
UBE2L6	Approved symbol	UBE2L6	ubiquitin conjugating enzyme E2 L6	HGNC:12490	11q12.1
UBE3A	Approved symbol	UBE3A	ubiquitin protein ligase E3A	HGNC:12496	15q11.2
VAMP5	Approved symbol	VAMP5	vesicle associated membrane protein 5	HGNC:12646	2p11.2
VSNL1	Approved symbol	VSNL1	visinin like 1	HGNC:12722	2p24.2
WARS	Previous symbol	WARS1	tryptophanyl-tRNA synthetase 1	HGNC:12729	14q32.2
